# Development and Validation of Machine Learning Models for Adverse Events after Cardiac Surgery

**DOI:** 10.1101/2025.02.24.25322811

**Authors:** Qingchu Jin, Saeed Amal, Jaime B. Rabb, Felistas Mazhude, Venkatesh Shivandi, Robert S. Kramer, Douglas B. Sawyer, Raimond L. Winslow

**Affiliations:** Roux Institute at Northeastern University, Portland ME, USA; Maine Medical Center, Portland, ME, USA; Koury College of Computer Science, Northeastern University, Boston MA, USA; MaineHealth Institute for Research, Portland ME, USA; Department of Bioengineering, Northeastern University, Boston MA, USA; School of Clinical and Rehabilitation Sciences, Northeastern University, Boston MA, USA

## Abstract

**Importance:** Early recognition of adverse events after cardiac surgery is vital for treatment. However, the widely used Society of Thoracic Surgery (STS) risk model has modest performance in predicting adverse events and only applies <80% of cardiac surgeries.

**Objective:** To develop and validate machine learning (ML) models for predicting outcomes after cardiac surgery.

**Design, setting, and participants:** ML models, referred as Roux-MMC model, were developed and validated using a retrospective cohort extracted from the STS Adult Cardiac Surgery Database (ACSD) at Maine Medical Center (MMC) between January 2012 to December 2021. It was further validated on a prospective cohort of MMC between January 2022 to February 2024. The performance of Roux-MMC model is compared with the STS model.

**Exposure** cardiac surgery

**Main outcomes and measures:** Postoperative outcomes: mortality, stroke, renal failure, reoperation, prolonged ventilation, major morbidity or mortality, prolonged length of stay (PLOS) and short length of stay (SLOS). Primary measure: area under the receiver-operating curve (AUROC).

**Results:** A retrospective cohort of 9,841 patients (median [IQR] age, 67 [59-74] years; 7,127 [72%] males) and a prospective cohort of 2,305 patients (median [IQR] age, 67 [59-73] years; 1,707 [74%] males) were included. In the prospective cohort, the Roux-MMC model achieves performance for prolonged ventilation (AUROC 0.911 [95% CI, 0.887-0.935]), PLOS (AUROC 0.875 [95% CI, 0.848-0.898]), renal failure (AUROC 0.878 [95% CI, 0.829-0.921]), mortality (AUROC 0.882 [95% CI, 0.837-0.920]), reoperation (AUROC 0.824 [95% CI, 0.787-0.860]), SLOS (AUROC 0.818 [95% CI, 0.801-0.835]) and major morbidity or mortality (AUROC 0.859 [95% CI, 0.832-0.884]). The Roux-MMC model outperforms the STS model for all 8 outcomes, achieving 0.020-0.167 greater AUROC. The Roux-MMC model covers all cardiac surgery patients, while the STS model applies to only 65% in the retrospective and 77% in the prospective cohorts.

**Conclusion and relevance:** We developed ML models to predict 8 postoperative outcomes on all cardiac surgery patients using preoperative and intraoperative variables. The Roux-MMC model outperforms the STS model in the prospective cohort. The Roux-MMC model is built on STS ACSD, a data system used in ∼1000 US hospitals, thus, it has the potential to easily applied in other hospitals.

**Key Points:** **Question**. Can a predictive model be developed using preoperative and intraoperative variables from the Society of Thoracic Surgeons (STS) Adult Cardiac Surgery Database (ACSD) to accurately predict adverse events after cardiac surgery?

**Findings.** Machine learning (ML) models developed and validated on a retrospective cohort of 9,841 patients. In the prospective validation cohort, models demonstrated good discrimination for postoperative adverse events including mortality (AUC, 0.882), prolonged ventilation (AUC, 0.911), renal failure (AUC, 0.878), major morbidity or mortality (AUC, 0.859) and prolonged length of stay (AUC, 0.875). ML Models outperform the widely used STS model.

**Meaning**. Predictive models based on preoperative and intraoperative variables from STS ACSD, a data collection system implemented in ∼1000 US hospitals, were developed and validated to predict adverse events after cardiac surgery, allowing for straightforward testing at other institutions.
