## Supplement eTable 1 for "Development and Validation of Machine Learning Models for Adverse Events after Cardiac Surgery"

### Sheet: Supplement TableS1
Short name Version 4.20.2	Long name Version 4.20.2	STS section name Version 4.20.2	Type
iabp	IABP	Section Name: Mechanical Cardiac Assist Devices	Mixed (Preoperative and Intraoperative)
iabpwhen	IABP-When Inserted	Section Name: Mechanical Cardiac Assist Devices	Mixed (Preoperative and Intraoperative)
mcadecmo	MCAD - ECMO	Section Name: Mechanical Cardiac Assist Devices	Mixed (Preoperative and Intraoperative)
cathbasassist	Temporary Assist Device Used	Section Name: Mechanical Cardiac Assist Devices	Mixed (Preoperative and Intraoperative)
intubate	Intubation	Section Name: Operative	Mixed (Preoperative and Intraoperative)
Days From admission to surgery (JR)	Days From admission to surgery	additional	Preoperative
Creatinine - High Pre (NNE)	Highest pre-op creatinine	additional	Preoperative
Pre-induction heart rate (NNE)	Pre-induction heart rate	additional	Preoperative
PreOp Intubation (JR)	PreOp Intubation	additional	Preoperative
Pre-op LVH (NNE)	preoperative left ventricular hypertrophy	additional	Preoperative
Preoperative RBC transfusions (NNE)	Preoperative RBC transfusions	additional	Preoperative
Risk Model Population (ProcId)	type of procedures	additional	Preoperative
anetilogy	Aneurysm - Etiology	Section Name: Aorta And Aortic Root Procedures	Preoperative
anloc	Aneurysm - Location	Section Name: Aorta And Aortic Root Procedures	Preoperative
antype	Aneurysm - Type	Section Name: Aorta And Aortic Root Procedures	Preoperative
presentation	Aorta Presentation	Section Name: Aorta And Aortic Root Procedures	Preoperative
primindic	Aorta Primary indication	Section Name: Aorta And Aortic Root Procedures	Preoperative
archanom	Arch Anomalies	Section Name: Aorta And Aortic Root Procedures	Preoperative
ascproxgr	Ascending Proximal Coronary Bypass Grafts	Section Name: Aorta And Aortic Root Procedures	Preoperative
infection	Current Procedure with Aorta Infection	Section Name: Aorta And Aortic Root Procedures	Preoperative
endoleak	Current Procedure with Endoleak involvement	Section Name: Aorta And Aortic Root Procedures	Preoperative
famhistaorta	Family History Of Disease Of The Aorta	Section Name: Aorta And Aortic Root Procedures	Preoperative
archpatima	Patent Internal Mammary Artery Bypass Graft	Section Name: Aorta And Aortic Root Procedures	Preoperative
patgenhist	Patient's Genetic History	Section Name: Aorta And Aortic Root Procedures	Preoperative
prioraorta	Prior Aortic Intervention	Section Name: Aorta And Aortic Root Procedures	Preoperative
rootaannectasia	Root - Aortic-Annular Ectasia	Section Name: Aorta And Aortic Root Procedures	Preoperative
rootdilaasym	Root - Asymmetric Root Dilation	Section Name: Aorta And Aortic Root Procedures	Preoperative
rootsinus	Root - Sinus Of Valsalva Aneurysm	Section Name: Aorta And Aortic Root Procedures	Preoperative
trtznlrgdiam	Treated Zone with the Largest Diameter	Section Name: Aorta And Aortic Root Procedures	Preoperative
ethnicity	Hispanic or Latino or Spanish Ethnicity	Section Name: Demographics	Preoperative
age	Patient Age	Section Name: Demographics	Preoperative
racedocumented	race	Section Name: Demographics	Preoperative
gender	Sex	Section Name: Demographics	Preoperative
aorticvalveregurg	Aortic Valve Regurgitation	Section Name: Hemodynamics/Cath/Echo	Preoperative
vdinsufa	Aortic Valve Regurgitation Degree	Section Name: Hemodynamics/Cath/Echo	Preoperative
avstenosis	Aortic Valve Stenosis Degree	Section Name: Hemodynamics/Cath/Echo	Preoperative
carcathper	Cardiac Catheterization Performed	Section Name: Hemodynamics/Cath/Echo	Preoperative
circdiststencurrevlock	Circumflex distribution stenosis - current revascularization - Location Known	Section Name: Hemodynamics/Cath/Echo	Preoperative
circdiststen	Circumflex distribution stenosis >= 50% known	Section Name: Hemodynamics/Cath/Echo	Preoperative
circdiststenpercent	Circumflex Distribution Stenosis Percentage	Section Name: Hemodynamics/Cath/Echo	Preoperative
coranatdisknown	Coronary Anatomy/Disease Known	Section Name: Hemodynamics/Cath/Echo	Preoperative
dimavail	Hemo Data-Dimensions Available	Section Name: Hemodynamics/Cath/Echo	Preoperative
hdef	Hemo Data-EF	Section Name: Hemodynamics/Cath/Echo	Preoperative
hdefd	Hemo Data-EF Done	Section Name: Hemodynamics/Cath/Echo	Preoperative
lvsd	Hemo Data-LV End Systolic Dimension	Section Name: Hemodynamics/Cath/Echo	Preoperative
lvedd	Hemo Data-LV End-Diastolic Dimension	Section Name: Hemodynamics/Cath/Echo	Preoperative
pasys	Hemo-PA Systolic Pressure	Section Name: Hemodynamics/Cath/Echo	Preoperative
pasysmeas	Hemo-PA Systolic Pressure Measured	Section Name: Hemodynamics/Cath/Echo	Preoperative
laddiststencurrevlock	LAD distribution stenosis - current revascularization - Location Known	Section Name: Hemodynamics/Cath/Echo	Preoperative
laddiststen	LAD distribution stenosis >= 50% Known	Section Name: Hemodynamics/Cath/Echo	Preoperative
laddiststenpercent	LAD Distribution Stenosis Percentage	Section Name: Hemodynamics/Cath/Echo	Preoperative
stenleftmain	Left Main Stenosis >= 50% Known	Section Name: Hemodynamics/Cath/Echo	Preoperative
stenleftmainlctnkn	Left Main Stenosis Location Known	Section Name: Hemodynamics/Cath/Echo	Preoperative
vdgradm	Mitral - Mean Gradient	Section Name: Hemodynamics/Cath/Echo	Preoperative
vdmva	Mitral - Valve Area	Section Name: Hemodynamics/Cath/Echo	Preoperative
mvregurg	Mitral Valve Regurgitation	Section Name: Hemodynamics/Cath/Echo	Preoperative
numdisv	Number of Diseased Vessels	Section Name: Hemodynamics/Cath/Echo	Preoperative
pulmonicvalveregurg	Pulmonic Valve Regurgitation	Section Name: Hemodynamics/Cath/Echo	Preoperative
vdinsufp	Pulmonic Valve Regurgitation Degree	Section Name: Hemodynamics/Cath/Echo	Preoperative
ramussten	Ramus stenosis >= 50% known	Section Name: Hemodynamics/Cath/Echo	Preoperative
ramusstenpercent	Ramus Stenosis Percentage	Section Name: Hemodynamics/Cath/Echo	Preoperative
rcadiststencurrevlock	RCA distribution stenosis - current revascularization - Location Known	Section Name: Hemodynamics/Cath/Echo	Preoperative
rcadiststen	RCA distribution stenosis >= 50% known	Section Name: Hemodynamics/Cath/Echo	Preoperative
rcadiststenpercent	RCA Distribution Stenosis Percentage	Section Name: Hemodynamics/Cath/Echo	Preoperative
tricuspidvregurg	Tricuspid Valve Regurgitation	Section Name: Hemodynamics/Cath/Echo	Preoperative
vdvmax	VD - Aortic Jet Velocity (Vmax)	Section Name: Hemodynamics/Cath/Echo	Preoperative
vdaort	VD-Aortic	Section Name: Hemodynamics/Cath/Echo	Preoperative
vdgrada	VD-Aortic Gradient-Mean	Section Name: Hemodynamics/Cath/Echo	Preoperative
aohemodatavail	VD-Aortic Hemodynamic Data Available	Section Name: Hemodynamics/Cath/Echo	Preoperative
vdaova	VD-Aortic Valve Area	Section Name: Hemodynamics/Cath/Echo	Preoperative
vdaoprimet	VD-Aortic Valve Disease Primary Etiology	Section Name: Hemodynamics/Cath/Echo	Preoperative
vdmit	VD-Mitral	Section Name: Hemodynamics/Cath/Echo	Preoperative
mihemodatavail	VD-Mitral Hemodynamic Data Available	Section Name: Hemodynamics/Cath/Echo	Preoperative
vdmitdis	VD-Mitral Valve Disease	Section Name: Hemodynamics/Cath/Echo	Preoperative
vdpulm	VD-Pulmonic Valve Disease	Section Name: Hemodynamics/Cath/Echo	Preoperative
vdpuet	VD-Pulmonic Valve Disease Etiology	Section Name: Hemodynamics/Cath/Echo	Preoperative
vdstenp	VD-Pulmonic Valve Stenosis	Section Name: Hemodynamics/Cath/Echo	Preoperative
vdinsufm	VD-Regurgitation-Mitral	Section Name: Hemodynamics/Cath/Echo	Preoperative
vdstena	VD-Stenosis-Aortic	Section Name: Hemodynamics/Cath/Echo	Preoperative
vdstenm	VD-Stenosis-Mitral	Section Name: Hemodynamics/Cath/Echo	Preoperative
vdtrannmeas	VD-Tricuspid Annular Measurement Available	Section Name: Hemodynamics/Cath/Echo	Preoperative
vdtrannsize	VD-Tricuspid Annulus Size (Diameter)	Section Name: Hemodynamics/Cath/Echo	Preoperative
vdinsuft	VD-Tricuspid Regurgitation	Section Name: Hemodynamics/Cath/Echo	Preoperative
vdtr	VD-Tricuspid Valve Disease	Section Name: Hemodynamics/Cath/Echo	Preoperative
vdtrprimet	VD-Tricuspid Valve Disease Primary Etiology	Section Name: Hemodynamics/Cath/Echo	Preoperative
vdstent	VD-Tricuspid Valve Stenosis	Section Name: Hemodynamics/Cath/Echo	Preoperative
admitsrc	Admit Source	Section Name: Hospitalization	Preoperative
commngmedplnprim	Commercially Managed Medicare Plan - Primary	Section Name: Hospitalization	Preoperative
payorprim	Primary Payor	Section Name: Hospitalization	Preoperative
primmcareffs	Primary Payor Medicare Fee Part B	Section Name: Hospitalization	Preoperative
payorsecond	Secondary (Supplemental) Payor	Section Name: Hospitalization	Preoperative
incidenc	Incidence	Section Name: Operative	Preoperative
riskdiscussed	STS Risk Calculator Score Discussed	Section Name: Operative	Preoperative
urgemergrsn	Urgent, Emergent or Emergent Salvage Reason	Section Name: Operative	Preoperative
arrhythafib	Atrial Fibrillation - Type	Section Name: Preoperative Cardiac Status	Preoperative
arrhythmia	Cardiac Arrhythmia	Section Name: Preoperative Cardiac Status	Preoperative
arrhythaflutter	Cardiac Arrhythmia - AFlutter	Section Name: Preoperative Cardiac Status	Preoperative
arrhythatrfib	Cardiac Arrhythmia - Atrial Fibrillation	Section Name: Preoperative Cardiac Status	Preoperative
arrhythppaced	Cardiac Arrhythmia - Permanently Paced Rhythm	Section Name: Preoperative Cardiac Status	Preoperative
arrhyththird	Cardiac Arrhythmia - Third Degree Heart Block	Section Name: Preoperative Cardiac Status	Preoperative
arrhythvv	Cardiac Arrhythmia - VTach / VFib	Section Name: Preoperative Cardiac Status	Preoperative
carshock	Cardiogenic Shock	Section Name: Preoperative Cardiac Status	Preoperative
classnyh	Classification-NYHA	Section Name: Preoperative Cardiac Status	Preoperative
heartfail	Heart Failure	Section Name: Preoperative Cardiac Status	Preoperative
heartfailtmg	Heart Failure Timing	Section Name: Preoperative Cardiac Status	Preoperative
heartfailtype	Heart Failure Type	Section Name: Preoperative Cardiac Status	Preoperative
miwhen	MI-When	Section Name: Preoperative Cardiac Status	Preoperative
afibrecorentry	Patient in A-fib at OR Entry	Section Name: Preoperative Cardiac Status	Preoperative
cardsymptimeofadm	Primary Coronary Symptom for Surgery	Section Name: Preoperative Cardiac Status	Preoperative
prevmi	Prior MI	Section Name: Preoperative Cardiac Status	Preoperative
resusc	Resuscitation	Section Name: Preoperative Cardiac Status	Preoperative
medamiodarone	Meds- Amiodarone Prior To Surgery	Section Name: Preoperative Medications	Preoperative
medacei48	Meds-ACE Inhibitors or ARB Within 48 Hours	Section Name: Preoperative Medications	Preoperative
medadpidis	Meds-ADP Inhibitors Discontinuation	Section Name: Preoperative Medications	Preoperative
medadp5days	Meds-ADP Inhibitors Within Five Days	Section Name: Preoperative Medications	Preoperative
medacoag	Meds-Anticoagulants Within 48 Hours	Section Name: Preoperative Medications	Preoperative
medacmn	Meds-Anticoagulants-Medication Name	Section Name: Preoperative Medications	Preoperative
medasadis	Meds-Aspirin Discontinuation	Section Name: Preoperative Medications	Preoperative
medasaonce	Meds-Aspirin One-Time Dose	Section Name: Preoperative Medications	Preoperative
medasa	Meds-Aspirin Within Five Days	Section Name: Preoperative Medications	Preoperative
medbetather	Meds-Beta Blocker Therapy For More Than 2 Weeks Prior To Surgery	Section Name: Preoperative Medications	Preoperative
medbeta	Meds-Beta Blockers Within 24 Hours	Section Name: Preoperative Medications	Preoperative
medcchanther	Meds-Calcium Channel Blocker Therapy For More Than 2 Weeks Prior To Surgery	Section Name: Preoperative Medications	Preoperative
meddoac5dis	Meds-DOAC Discontinuation	Section Name: Preoperative Medications	Preoperative
meddoac	Meds-DOAC Within 5 Days	Section Name: Preoperative Medications	Preoperative
medgp	Meds-Glycoprotein IIb/IIIa Inhibitor Within 24 Hours	Section Name: Preoperative Medications	Preoperative
medinotr	Meds-Inotropes Within 48 Hours	Section Name: Preoperative Medications	Preoperative
medlipid	Meds-Lipid Lowering Within 24 Hours	Section Name: Preoperative Medications	Preoperative
medliptype	Meds-Lipid Lowering-Medication Type	Section Name: Preoperative Medications	Preoperative
medlongactnit	Meds-Long-Acting Nitrate Therapy For More Than 2 Weeks Prior To Surgery	Section Name: Preoperative Medications	Preoperative
mednitiv	Meds-Nitrates-I.V. Within 24 Hours	Section Name: Preoperative Medications	Preoperative
medothantiang	Meds-Other Antianginal Medication Therapy For More Than 2 Weeks Prior To Surgery	Section Name: Preoperative Medications	Preoperative
medster	Meds-Steroids Within 24 Hours	Section Name: Preoperative Medications	Preoperative
medthrom	Meds-Thrombolytics Within 24 Hours	Section Name: Preoperative Medications	Preoperative
medcoum5days	Meds-Warfarin (Coumadin) Within 5 Days	Section Name: Preoperative Medications	Preoperative
prcab	Prev CAB	Section Name: Previous Cardiac Interventions	Preoperative
prcvint	Prev Cardiac Interventions	Section Name: Previous Cardiac Interventions	Preoperative
prvalve	Prev Valve	Section Name: Previous Cardiac Interventions	Preoperative
poc	Previous Other Cardiac	Section Name: Previous Cardiac Interventions	Preoperative
pocpci	Previous PCI	Section Name: Previous Cardiac Interventions	Preoperative
pocpciin	Previous PCI-Interval	Section Name: Previous Cardiac Interventions	Preoperative
pocpcist	Previous PCI-Stent	Section Name: Previous Cardiac Interventions	Preoperative
pocpciwhen	Previous PCI-Within This Episode of Care	Section Name: Previous Cardiac Interventions	Preoperative
alcohol	Alcohol use	Section Name: Risk Factors	Preoperative
calculatedbmi	body mass index	Section Name: Risk Factors	Preoperative
cancer	Cancer Within 5 Years	Section Name: Risk Factors	Preoperative
cvd	Cerebrovascular Disease	Section Name: Risk Factors	Preoperative
cvdcarsten	CVD Carotid Stenosis	Section Name: Risk Factors	Preoperative
cvdstenlft	CVD Carotid Stenosis - Left	Section Name: Risk Factors	Preoperative
cvdstenrt	CVD Carotid Stenosis - Right	Section Name: Risk Factors	Preoperative
cvdpcarsurg	CVD Prior Carotid Surgery	Section Name: Risk Factors	Preoperative
cvdtia	CVD TIA	Section Name: Risk Factors	Preoperative
dlcopred	DLCO Predicted	Section Name: Risk Factors	Preoperative
dlco	DLCO Test Performed	Section Name: Risk Factors	Preoperative
fivemwalktest	Five Meter Walk Test Done	Section Name: Risk Factors	Preoperative
fivemwalk1	Five Meter Walk Time 1	Section Name: Risk Factors	Preoperative
fivemwalk2	Five Meter Walk Time 2	Section Name: Risk Factors	Preoperative
fivemwalk3	Five Meter Walk Time 3	Section Name: Risk Factors	Preoperative
heightcm	Height (cm)	Section Name: Risk Factors	Preoperative
hct	Hematocrit	Section Name: Risk Factors	Preoperative
rfhemoglobin	Hemoglobin	Section Name: Risk Factors	Preoperative
hitanti	HIT Antibodies	Section Name: Risk Factors	Preoperative
immsupp	Immunocompromised Present	Section Name: Risk Factors	Preoperative
inr	INR	Section Name: Risk Factors	Preoperative
a1clvl	Last A1C Level	Section Name: Risk Factors	Preoperative
creatlst	Last Creatinine Level	Section Name: Risk Factors	Preoperative
mediastrad	Mediastinal Radiation	Section Name: Risk Factors	Preoperative
meldscr	MELD Score	Section Name: Risk Factors	Preoperative
pvd	Peripheral Artery Disease	Section Name: Risk Factors	Preoperative
platelets	Platelet Count	Section Name: Risk Factors	Preoperative
cva	Prior CVA	Section Name: Risk Factors	Preoperative
cvawhen	Prior CVA-When	Section Name: Risk Factors	Preoperative
infendo	RF- Endocarditis	Section Name: Risk Factors	Preoperative
abg	RF-Arterial Blood Gas	Section Name: Risk Factors	Preoperative
pco2	RF-Carbon Dioxide Level	Section Name: Risk Factors	Preoperative
chrlungd	RF-Chronic Lung Disease	Section Name: Risk Factors	Preoperative
chrlungdtype	RF-Chronic Lung Disease - Type	Section Name: Risk Factors	Preoperative
diabetes	RF-Diabetes	Section Name: Risk Factors	Preoperative
diabctrl	RF-Diabetes-Control	Section Name: Risk Factors	Preoperative
fhcad	RF-Family History of Premature CAD	Section Name: Risk Factors	Preoperative
fev1	RF-Forced Expiratory Volume Predicted	Section Name: Risk Factors	Preoperative
hmo2	RF-Home Oxygen	Section Name: Risk Factors	Preoperative
hypertn	RF-Hypertension	Section Name: Risk Factors	Preoperative
ivdrugab	RF-Illicit Drug Use within One Year	Section Name: Risk Factors	Preoperative
infendcult	RF-Infect Endocard Culture	Section Name: Risk Factors	Preoperative
infendty	RF-Infect Endocard Type	Section Name: Risk Factors	Preoperative
bdtx	RF-Inhaled Medication or Oral Bronchodilator Therapy	Section Name: Risk Factors	Preoperative
livercirrhosis	RF-Liver Cirrhosis	Section Name: Risk Factors	Preoperative
liverdis	RF-Liver Disease	Section Name: Risk Factors	Preoperative
liverchildpugh	RF-Liver Disease - Child Pugh Class	Section Name: Risk Factors	Preoperative
po2	RF-Oxygen Level	Section Name: Risk Factors	Preoperative
pneumonia	RF-Pneumonia	Section Name: Risk Factors	Preoperative
pft	RF-Pulmonary Function Test	Section Name: Risk Factors	Preoperative
dialysis	RF-Renal Fail-Dialysis	Section Name: Risk Factors	Preoperative
slpapn	RF-Sleep Apnea	Section Name: Risk Factors	Preoperative
tobaccouse	RF-Tobacco Use	Section Name: Risk Factors	Preoperative
sodium	Sodium	Section Name: Risk Factors	Preoperative
syncope	Syncope	Section Name: Risk Factors	Preoperative
totalbumin	Total Albumin	Section Name: Risk Factors	Preoperative
totblrbn	Total Bilirubin	Section Name: Risk Factors	Preoperative
unrespstat	Unresponsive State	Section Name: Risk Factors	Preoperative
wbc	WBC Count	Section Name: Risk Factors	Preoperative
weightkg	Weight (kg)	Section Name: Risk Factors	Preoperative
OR Time	operation time	additional	Intraoperative
Surgery Time	Surgery Time	additional	Intraoperative
avavcompgraftimplao	Aortic Valve or Aortic Valve Composite Graft Implanted	Section Name: Aorta And Aortic Root Procedures	Intraoperative
avavcompgrimplmodelao	Aortic Valve or Aortic Valve Composite Graft Implanted - Model Number	Section Name: Aorta And Aortic Root Procedures	Intraoperative
avavcompgrimplsizeao	Aortic Valve or Aortic Valve Composite Graft Implanted - Size	Section Name: Aorta And Aortic Root Procedures	Intraoperative
endovasproc	Endovascular Procedures	Section Name: Aorta And Aortic Root Procedures	Intraoperative
archbranreimp	Open Arch Procedure - Arch Branch Reimplantation	Section Name: Aorta And Aortic Root Procedures	Intraoperative
archdisext	Open Arch Procedure - Distal Extension	Section Name: Aorta And Aortic Root Procedures	Intraoperative
archdiscsite	Open Arch Procedure - Distal Site	Section Name: Aorta And Aortic Root Procedures	Intraoperative
archdistech	Open Arch Procedure - Distal Technique	Section Name: Aorta And Aortic Root Procedures	Intraoperative
planstaghybrid	Planned Staged Hybrid	Section Name: Aorta And Aortic Root Procedures	Intraoperative
archproc	Surgical Ascending/Arch Procedure	Section Name: Aorta And Aortic Root Procedures	Intraoperative
archproxloc	Surgical Ascending/Arch Procedure - Proximal Location	Section Name: Aorta And Aortic Root Procedures	Intraoperative
descaortaproc	Surgical Descending Thoracic Aorta or Thoracoabdominal Procedure	Section Name: Aorta And Aortic Root Procedures	Intraoperative
trtznlrgdiammeas	Treated Zone with the Largest Diameter - Measurement	Section Name: Aorta And Aortic Root Procedures	Intraoperative
anlrenlao	VS-Aorta - Aortic annular enlargement	Section Name: Aorta And Aortic Root Procedures	Intraoperative
vsavsurgtypeao	VS-Aorta - Aortic Surgical Valve Replacement - Device Type	Section Name: Aorta And Aortic Root Procedures	Intraoperative
vsavao	VS-Aorta - Aortic Valve or Root Procedure Performed	Section Name: Aorta And Aortic Root Procedures	Intraoperative
vsavprao	VS-Aorta - Aortic Valve Procedure Performed	Section Name: Aorta And Aortic Root Procedures	Intraoperative
avreplnoncorsinao	VS-Aorta - Replacement of non-coronary sinus (Modified Wheat/Modified Yacoub)	Section Name: Aorta And Aortic Root Procedures	Intraoperative
vsavroot	VS-Aortic Root Procedure	Section Name: Aorta And Aortic Root Procedures	Intraoperative
vsavrootoreimp	VS-Aortic Root Replacement With Coronary Ostial Reimplantation	Section Name: Aorta And Aortic Root Procedures	Intraoperative
vsavrootrecon	VS-Aortic Valve Major Root Reconstruction/Debridement without coronary ostial reimplantation	Section Name: Aorta And Aortic Root Procedures	Intraoperative
ocarafiblesloc	AFib Lesion Location	Section Name: Atrial Fibrillation Procedures	Intraoperative
afibrtatrialles	Atrial Afibrillation - Right Atrial Lesion	Section Name: Atrial Fibrillation Procedures	Intraoperative
ocarafibmethradbi	Atrial Fibrillation - Lesion Creation Radiofrequency - Bipolar	Section Name: Atrial Fibrillation Procedures	Intraoperative
ocarlesdoc	Lesions Documented	Section Name: Atrial Fibrillation Procedures	Intraoperative
ocaraappamp	Other Card- Left Atrial Appendage Amputation	Section Name: Atrial Fibrillation Procedures	Intraoperative
ocaraameth	Other Card-Left Atrial Appendage Obliteration	Section Name: Atrial Fibrillation Procedures	Intraoperative
cab02	CAB 02	Section Name: Coronary Bypass	Intraoperative
cab03	CAB 03	Section Name: Coronary Bypass	Intraoperative
cab04	CAB 04	Section Name: Coronary Bypass	Intraoperative
cab05	CAB 05	Section Name: Coronary Bypass	Intraoperative
cab06	CAB 06	Section Name: Coronary Bypass	Intraoperative
cab07	CAB 07	Section Name: Coronary Bypass	Intraoperative
cabconduit01	CAB Conduit 01	Section Name: Coronary Bypass	Intraoperative
cabconduit02	CAB Conduit 02	Section Name: Coronary Bypass	Intraoperative
cabconduit03	CAB Conduit 03	Section Name: Coronary Bypass	Intraoperative
cabconduit04	CAB Conduit 04	Section Name: Coronary Bypass	Intraoperative
cabconduit05	CAB Conduit 05	Section Name: Coronary Bypass	Intraoperative
cabconduit06	CAB Conduit 06	Section Name: Coronary Bypass	Intraoperative
cabdistpos01	CAB Distal Position 01	Section Name: Coronary Bypass	Intraoperative
cabdistpos02	CAB Distal Position 02	Section Name: Coronary Bypass	Intraoperative
cabdistpos03	CAB Distal Position 03	Section Name: Coronary Bypass	Intraoperative
cabdistpos04	CAB Distal Position 04	Section Name: Coronary Bypass	Intraoperative
cabdistpos05	CAB Distal Position 05	Section Name: Coronary Bypass	Intraoperative
cabdistpos06	CAB Distal Position 06	Section Name: Coronary Bypass	Intraoperative
cabdistsite01	CAB Distal Site 01	Section Name: Coronary Bypass	Intraoperative
cabdistsite02	CAB Distal Site 02	Section Name: Coronary Bypass	Intraoperative
cabdistsite03	CAB Distal Site 03	Section Name: Coronary Bypass	Intraoperative
cabdistsite04	CAB Distal Site 04	Section Name: Coronary Bypass	Intraoperative
cabdistsite05	CAB Distal Site 05	Section Name: Coronary Bypass	Intraoperative
cabdistsite06	CAB Distal Site 06	Section Name: Coronary Bypass	Intraoperative
cabendart01	CAB Endarterectomy 01	Section Name: Coronary Bypass	Intraoperative
cabendart02	CAB Endarterectomy 02	Section Name: Coronary Bypass	Intraoperative
cabendart03	CAB Endarterectomy 03	Section Name: Coronary Bypass	Intraoperative
cabendart05	CAB Endarterectomy 05	Section Name: Coronary Bypass	Intraoperative
cabproximalsite01	CAB Proximal Site 01	Section Name: Coronary Bypass	Intraoperative
cabproximalsite02	CAB Proximal Site 02	Section Name: Coronary Bypass	Intraoperative
cabproximalsite03	CAB Proximal Site 03	Section Name: Coronary Bypass	Intraoperative
cabproximalsite04	CAB Proximal Site 04	Section Name: Coronary Bypass	Intraoperative
cabproximalsite05	CAB Proximal Site 05	Section Name: Coronary Bypass	Intraoperative
cabproximalsite06	CAB Proximal Site 06	Section Name: Coronary Bypass	Intraoperative
distanastartcond	Distal Anastomoses with Arterial Conduit(s)	Section Name: Coronary Bypass	Intraoperative
radialartused	Distal Anastomoses with Radial Artery Conduit(s) Used	Section Name: Coronary Bypass	Intraoperative
venouscondused	Distal Anastomoses with Venous Conduit(s) Used	Section Name: Coronary Bypass	Intraoperative
imaused	Internal Mammary Artery Used	Section Name: Coronary Bypass	Intraoperative
leftima	Left IMA Used	Section Name: Coronary Bypass	Intraoperative
proxtech	Proximal Technique	Section Name: Coronary Bypass	Intraoperative
numradda	Radial Dist Anast #	Section Name: Coronary Bypass	Intraoperative
noimarsn	Reason for No IMA	Section Name: Coronary Bypass	Intraoperative
rightima	Right IMA Used	Section Name: Coronary Bypass	Intraoperative
totalnodistanastartcond	Total Number of Distal Anastomoses with Arterial Conduits	Section Name: Coronary Bypass	Intraoperative
distvein	Total Number of Distal Anastomoses with Venous Conduits	Section Name: Coronary Bypass	Intraoperative
aortproc	Aorta Procedure Performed	Section Name: Operative	Intraoperative
prepagradm	Aortic Gradient - Post Repair Mean	Section Name: Operative	Intraoperative
aortoccl	Aortic Occlusion	Section Name: Operative	Intraoperative
abxtiming	Appropriate Antibiotic Administration Timing	Section Name: Operative	Intraoperative
abxselect	Appropriate Antibiotic Selection	Section Name: Operative	Intraoperative
afibproc	Atrial Fibrillation Procedure Performed	Section Name: Operative	Intraoperative
avaortaprocperf	AV-Aorta Procedure Performed	Section Name: Operative	Intraoperative
opcab	CAB	Section Name: Operative	Intraoperative
cplegiadeliv	Cardioplegia Delivery	Section Name: Operative	Intraoperative
cplegiatype	Cardioplegia Type	Section Name: Operative	Intraoperative
perfustm	Cardiopulmonary Bypass Time	Section Name: Operative	Intraoperative
ceroxused	Cerebral Oximetry Used	Section Name: Operative	Intraoperative
cperftime	Cerebral Perfusion Time	Section Name: Operative	Intraoperative
cperftyp	Cerebral Perfusion Type	Section Name: Operative	Intraoperative
circarr	Circulatory Arrest	Section Name: Operative	Intraoperative
dhcatm	Circulatory Arrest Time Without Cerebral Perfusion	Section Name: Operative	Intraoperative
cperfutil	Circulatory Arrest With Cerebral Perfusion	Section Name: Operative	Intraoperative
xclamptm	Cross Clamp Time (min)	Section Name: Operative	Intraoperative
ppefmeas	Ejection Fraction Measured Post Procedure	Section Name: Operative	Intraoperative
ppef	Ejection Fraction Post Procedure	Section Name: Operative	Intraoperative
genanes	General Anesthesia	Section Name: Operative	Intraoperative
highintraglu	Highest Intra-op Glucose	Section Name: Operative	Intraoperative
iantifibmedgiven	Intraop Antifibrinolytic Medication Given	Section Name: Operative	Intraoperative
ibldprod	Intraop Blood Products	Section Name: Operative	Intraoperative
ibdcryou	Intraop Blood Products - Cryo Units	Section Name: Operative	Intraoperative
ibdffpu	Intraop Blood Products - FFP/Plasma Units	Section Name: Operative	Intraoperative
ibdplatdosepk	Intraop Blood Products - Platelet Dose Pack	Section Name: Operative	Intraoperative
ibdrbcu	Intraop Blood Products - RBC Units	Section Name: Operative	Intraoperative
intraclotfact	Intraop Clotting Factors	Section Name: Operative	Intraoperative
intraopprocomcon	Intraop Prothrombin Complex Concentrate	Section Name: Operative	Intraoperative
inoptee	Intraop TEE post procedure	Section Name: Operative	Intraoperative
lwsthct	Lowest Hematocrit	Section Name: Operative	Intraoperative
lwstintrahemo	Lowest Intra-op Hemoglobin	Section Name: Operative	Intraoperative
lwsttemp	Lowest Temperature	Section Name: Operative	Intraoperative
lwsttempsrc	Lowest Temperature Source	Section Name: Operative	Intraoperative
prepmgradm	Mitral Gradient - Post Repair Mean	Section Name: Operative	Intraoperative
opapp	Operative Approach	Section Name: Operative	Intraoperative
approachcon	Operative Approach Converted	Section Name: Operative	Intraoperative
ocarcong	Other Cardiac Congenital Except Unicuspid, Bicuspid, or Quadricuspid Valve	Section Name: Operative	Intraoperative
opocard	Other Cardiac Procedure, except Afib	Section Name: Operative	Intraoperative
oponcard	Other Non Card	Section Name: Operative	Intraoperative
prepapvl	Post Repair Aortic Paravalvular Leak	Section Name: Operative	Intraoperative
prepmpvl	Post Repair Mitral Paravalvular Leak	Section Name: Operative	Intraoperative
prepar	Post Repair TEE Highest Level Aortic Insufficiency	Section Name: Operative	Intraoperative
prepmr	Post Repair TEE Highest Level Mitral Insufficiency	Section Name: Operative	Intraoperative
preptr	Post Repair TEE Highest Level Tricuspid Insufficiency	Section Name: Operative	Intraoperative
preptpvl	Post Repair Tricuspid Paravalvular Leak	Section Name: Operative	Intraoperative
status	Status	Section Name: Operative	Intraoperative
aortprocsurginput	Surgeon Input for Aortic Surgery Data Abstraction	Section Name: Operative	Intraoperative
afibprocsurginput	Surgeon Input for Other Cardiac Afib Data Abstraction	Section Name: Operative	Intraoperative
opvalsurginput	Surgeon Input for Valve Surgery Data Abstraction	Section Name: Operative	Intraoperative
tempmeas	Temperature Measured	Section Name: Operative	Intraoperative
totcircarrtm	Total Circulatory Arrest Time	Section Name: Operative	Intraoperative
preptgradm	Tricuspid Gradient - Post Repair Mean	Section Name: Operative	Intraoperative
opvalve	Valve	Section Name: Operative	Intraoperative
valexp	Valve Prosthesis Explant	Section Name: Operative	Intraoperative
vsav	VS-Aortic Valve	Section Name: Operative	Intraoperative
vsmv	VS-Mitral Valve	Section Name: Operative	Intraoperative
vspv	VS-Pulmonic Valve	Section Name: Operative	Intraoperative
vstv	VS-Tricuspid Valve	Section Name: Operative	Intraoperative
ocardasdrep	Other Card - ASD Repair	Section Name: Other Cardiac Procedures	Intraoperative
ocardpforep	Other Card - PFO Repair	Section Name: Other Cardiac Procedures	Intraoperative
ocaracqvsd	Other Card-Acquired VSD Repair	Section Name: Other Cardiac Procedures	Intraoperative
ocaracdle	Other Card-Arrhythmia Correction Surgery-Lead Extraction	Section Name: Other Cardiac Procedures	Intraoperative
ocartrma	Other Card-Cardiac Trauma	Section Name: Other Cardiac Procedures	Intraoperative
ocarleadinsert	Other Card-Lead Insertion	Section Name: Other Cardiac Procedures	Intraoperative
ocarlva	Other Card-LVA	Section Name: Other Cardiac Procedures	Intraoperative
ocarothr	Other Card-Other	Section Name: Other Cardiac Procedures	Intraoperative
ocpulthromdis	Other Card-Pulmonary Thromboembolectomy	Section Name: Other Cardiac Procedures	Intraoperative
ocarsubastenresty	Other Card-Subaortic Stenosis Resection Type	Section Name: Other Cardiac Procedures	Intraoperative
octumor	Other Card-Tumor	Section Name: Other Cardiac Procedures	Intraoperative
onccaren	Other Non Card-Caro Endart	Section Name: Other Non-Cardiac Procedures	Intraoperative
oncother	Other Non Card-Other	Section Name: Other Non-Cardiac Procedures	Intraoperative
oncothor	Other Non Card-Other Thor	Section Name: Other Non-Cardiac Procedures	Intraoperative
oncovasc	Other Non Card-Other Vasc	Section Name: Other Non-Cardiac Procedures	Intraoperative
valexpdevknown	First Valve Explant Device Known	Section Name: Valve Surgery	Intraoperative
valexpet	First Valve Explant Etiology	Section Name: Valve Surgery	Intraoperative
valexptyp	First Valve Explant Type	Section Name: Valve Surgery	Intraoperative
valexppos	First Valve Prosthesis Explant Position	Section Name: Valve Surgery	Intraoperative
valexp2	Second Valve Prosthesis Explant	Section Name: Valve Surgery	Intraoperative
anlrenl	VS-Aortic Proc-Aortic Annular Enlargement	Section Name: Valve Surgery	Intraoperative
vsaoimsz	VS-Aortic Proc-Imp-Size	Section Name: Valve Surgery	Intraoperative
vsavsurgbiot	VS-Aortic Surgical Bioprosthetic Replacement Valve Type	Section Name: Valve Surgery	Intraoperative
vsavsurgtype	VS-Aortic Surgical Valve Replacement Device Type	Section Name: Valve Surgery	Intraoperative
aorticimplant	VS-Aortic Valve or Valve Repair Device Implant	Section Name: Valve Surgery	Intraoperative
vsavpr	VS-Aortic Valve Procedure	Section Name: Valve Surgery	Intraoperative
vschorpres	VS-Mitral Chordal Preservation	Section Name: Valve Surgery	Intraoperative
mitralimplant	VS-Mitral Implant	Section Name: Valve Surgery	Intraoperative
mitralimplantty	VS-Mitral Implant - Type	Section Name: Valve Surgery	Intraoperative
vsmiimsz	VS-Mitral Proc-Imp-Size	Section Name: Valve Surgery	Intraoperative
mitralintent	VS-Mitral Repair Attempted	Section Name: Valve Surgery	Intraoperative
vsmvpr	VS-Mitral Valve Procedure	Section Name: Valve Surgery	Intraoperative
oppulm	VS-Pulmonic Proc-Procedure	Section Name: Valve Surgery	Intraoperative
tricuspidimplant	VS-Tricuspid Implant	Section Name: Valve Surgery	Intraoperative
tricusimplantty	VS-Tricuspid Implant - Type	Section Name: Valve Surgery	Intraoperative
vstrimsz	VS-Tricuspid Proc-Imp-Size	Section Name: Valve Surgery	Intraoperative
